# Morphological changes after cranial fractionated photon radiotherapy: localized loss of white matter and grey matter volume with increasing dose

**DOI:** 10.1101/2021.01.04.20248933

**Authors:** SHJ Nagtegaal, S David, EE van Grinsven, MJE van Zandvoort, E Seravalli, TJ Snijders, MEP Philippens, JJC Verhoeff

**Affiliations:** Department of Radiation Oncology, University Medical Center Utrecht, The Netherlands, HP Q 00.3.11, PO box 85500, 3508 GA, Utrecht, the Netherlands; UMC Utrecht Brain Center, Department of Neurology & Neurosurgery, University Medical Center Utrecht, The Netherlands, HP L 01.310, PO box 85500, 3508 GA, Utrecht, the Netherlands

## Abstract

**Purpose:** Numerous brain MR imaging studies have been performed to understand radiation-induced cognitive decline. However, many of them focus on a single region of interest, e.g. cerebral cortex or hippocampus. In this study, we use deformation-based morphometry (DBM) and voxel-based morphometry (VBM) to measure the morphological changes in patients receiving fractionated photon RT, and relate these to the dose. Additionally, we study tissue specific volume changes in white matter (WM), grey matter (GM), cerebrospinal fluid and total intracranial volume (TIV).

**Methods and Materials:** From our database, we selected 28 patients with MRI of high quality available at baseline and 1 year after RT. Scans were rigidly registered to each other, and to the planning CT and dose file. We used DBM to study non-tissue-specific volumetric changes, and VBM to study volume loss in grey matter. Observed changes were then related to the applied radiation dose (EQD2). Additionally, brain tissue was segmented into WM, GM and cerebrospinal fluid, and changes in these volumes and TIV were tested.

**Results:** Performing DBM resulted in clusters of dose-dependent volume loss 1 year after RT seen throughout the brain. Both WM and GM were affected; within the latter both cerebral cortex and subcortical nuclei show volume loss. Volume loss rates ranging from 5.3 to 15.3%/30 Gy were seen in the cerebral cortical regions in which more than 40% of voxels were affected. In VBM, similar loss rates were seen in the cortex and nuclei. The total volume of WM and GM significantly decreased with rates of 5.8% and 2.1%, while TIV remained unchanged as expected.

**Conclusions:** Radiotherapy is associated with dose-dependent intracranial morphological changes throughout the entire brain. Therefore, we will consider to revise sparing of organs at risk based on future cognitive and neurofunctional data.
