## Supplemental Table 2 for "Morphological changes after cranial fractionated photon radiotherapy: localized loss of white matter and grey matter volume with increasing dose"

### Sheet: Sheet1
Supplementary Table 2 Results from deformation-based morphometry for all brain regions
Region ID	Name	Total region size (number of voxels)	Number of voxels with significant result	Affected voxels ratio (%)	Mean p-value	Volume decrease (%/Gy)	Volume decrease (%/30Gy)
1	Left Third Ventricle	152	0	0	-	-	-
2	Right Third Ventricle	111	0	0	-	-	-
3	Left Fourth Ventricle	285	0	0	-	-	-
4	Right Fourth Ventricle	303	0	0	-	-	-
5	Left Accumbens	151	0	0	-	-	-
6	Right Accumbens	154	0	0	-	-	-
7	Left Amygdala	348	0	0	-	-	-
8	Right Amygdala	351	73	20.7977	0.00860574	0.394373	11.8312
9	Left Brainstem	4800	2	0.0416667	0.0107489	0.150419	4.51257
10	Right Brainstem	5935	145	2.44313	0.0079526	0.189699	5.69097
11	Left Caudate	1174	0	0	-	-	-
12	Right Caudate	1283	14	1.09119	0.0175812	0.288294	8.64881
13	Left Exterior Cerebellum	28033	0	0	-	-	-
14	Right Exterior Cerebellum	28367	5	0.0176261	0.0231948	0.193734	5.81203
15	Left Cerebellum White Matter	5532	0	0	-	-	-
16	Right Cerebellum White Matter	4989	1	0.0200441	0.0322073	0.221769	6.65306
17	Left Cerebral White Matter	17326	3825	22.0766	0.000534742	0.389258	11.6777
18	Right Cerebral White Matter	16760	1759	10.4952	0.010141	0.39068	11.7204
19	Left CSF	409	1	0.244499	0.00235063	0.280623	8.41869
20	Right CSF	419	0	0	-	-	-
21	Left Hippocampus	1258	270	21.4626	0.00299987	0.198482	5.95447
22	Right Hippocampus	1411	61	4.32318	0.00510603	0.266706	8.00119
23	Left Inferior Lateral Ventricle	0	0	0	-	-	-
24	Right Inferior Lateral Ventricle	7	0	0	-	-	-
25	Left Lateral Ventricle	3468	0	0	-	-	-
26	Right Lateral Ventricle	2947	0	0	-	-	-
27	Left Pallidum	519	7	1.34875	0.00768817	0.292692	8.78075
28	Right Pallidum	520	76	14.6154	0.0189149	0.334801	10.044
29	Left Putamen	1417	263	18.5603	0.000982764	0.563024	16.8907
30	Right Putamen	1388	303	21.83	0.0194333	0.423177	12.6953
31	Left Thalamus Proper	2931	1186	40.464	0.000654905	0.58355	17.5065
32	Right Thalamus Proper	2792	79	2.82951	0.00652068	0.398347	11.9504
33	Left Ventral Ventricle	2119	47	2.21803	0.00272877	0.16021	4.80631
34	Right Ventral Ventricle	2004	2	0.0998004	0.0217205	0.175395	5.26186
35	Left Optic Chiasm	0	0	0	-	-	-
36	Right Optic Chiasm	42	0	0	-	-	-
37	Left Cerebellar Lobule Cerebellar Vermal Lobules I-V	1246	0	0	-	-	-
38	Right Cerebellar Lobule Cerebellar Vermal Lobules I-V	1084	0	0	-	-	-
39	Left Cerebellar Lobule Cerebellar Vermal Lobules VI-VII	521	0	0	-	-	-
40	Right Cerebellar Lobule Cerebellar Vermal Lobules VI-VII	471	0	0	-	-	-
41	Left Cerebellar Lobule Cerebellar Vermal Lobules VIII-X	618	0	0	-	-	-
42	Right Cerebellar Lobule Cerebellar Vermal Lobules VIII-X	475	0	0	-	-	-
43	Left Basal Cerebrum and Forebrain Brain	377	0	0	-	-	-
44	Right Basal Cerebrum and Forebrain Brain	407	1	0.2457	0.0322073	0.302404	9.07213
45	Left Anterior Cingulate Gyrus	4053	88	2.17123	0.010658	0.25742	7.72259
46	Right Anterior Cingulate Gyrus	3060	87	2.84314	0.00897475	0.265248	7.95745
47	Left Anterior Insula	2847	1467	51.5279	0.00102666	0.348447	10.4534
48	Right Anterior Insula	2875	227	7.89565	0.0225007	0.445942	13.3783
49	Left Anterior Orbital Gyrus	1680	496	29.5238	0.00252208	0.368638	11.0591
50	Right Anterior Orbital Gyrus	1744	0	0	-	-	-
51	Left Angular Gyrus	7999	2187	27.3409	0.000290951	0.398937	11.9681
52	Right Angular Gyrus	8936	505	5.6513	0.028603	0.410827	12.3248
53	Left Calcarine and Cerebrum	3247	964	29.6889	0.00133881	0.280857	8.4257
54	Right Calcarine and Cerebrum	3208	510	15.8978	0.0148418	0.331235	9.93706
55	Left Central Operculum	3408	934	27.4061	0.000731916	0.310468	9.31403
56	Right Central Operculum	3333	0	0	-	-	-
57	Left Cuneus	3374	535	15.8566	0.00820098	0.203219	6.09659
58	Right Cuneus	3540	500	14.1243	0.0137225	0.337716	10.1315
59	Left Entorhinal Area	1853	0	0	-	-	-
60	Right Entorhinal Area	1858	123	6.62002	0.0218428	0.276603	8.2981
61	Left Frontal Operculum	1749	1184	67.6958	0.000261233	0.500958	15.0287
62	Right Frontal Operculum	1652	86	5.20581	0.0118616	0.553657	16.6097
63	Left Frontal Pole	3197	114	3.56584	0.00660735	0.204169	6.12506
64	Right Frontal Pole	3670	0	0	-	-	-
65	Left Fusiform Gyrus	5741	207	3.60564	0.00246155	0.315744	9.47231
66	Right Fusiform Gyrus	5602	139	2.48126	0.0273942	0.359971	10.7991
67	Left Gyrus Rectus	1500	0	0	-	-	-
68	Right Gyrus Rectus	1577	0	0	-	-	-
69	Left Inferior Occipital Gyrus	5521	2289	41.4599	0.00201261	0.348365	10.4509
70	Right Inferior Occipital Gyrus	5898	1236	20.9563	0.0225817	0.322522	9.67567
71	Left Inferior Temporal Gyrus	9013	849	9.41973	0.00498104	0.326239	9.78717
72	Right Inferior Temporal Gyrus	9485	1028	10.8382	0.0284895	0.337455	10.1237
73	Left Lingual Gyrus	5598	1368	24.4373	0.000967226	0.304751	9.14252
74	Right Lingual Gyrus	5762	574	9.96182	0.00484334	0.254373	7.6312
75	Left Lateral Orbital Gyrus	1961	527	26.874	0.00152928	0.475811	14.2743
76	Right Lateral Orbital Gyrus	1995	2	0.100251	0.0262333	0.336102	10.0831
77	Left Middle Cingulate Gyrus	3684	1018	27.633	0.001966	0.288882	8.66645
78	Right Middle Cingulate Gyrus	3742	566	15.1256	0.00366711	0.283419	8.50258
79	Left Medial Frontal Cerebrum	1178	118	10.017	0.00461323	0.20066	6.01979
80	Right Medial Frontal Cerebrum	1194	0	0	-	-	-
81	Left Middle Frontal Gyrus	17922	4506	25.1423	0.000572944	0.597784	17.9335
82	Right Middle Frontal Gyrus	17564	747	4.25302	0.00541287	0.464483	13.9345
83	Left Middle Occipital Gyrus	4858	2270	46.727	0.000986625	0.358819	10.7646
84	Right Middle Occipital Gyrus	3826	274	7.16153	0.0205614	0.474631	14.2389
85	Left Medial Orbital Gyrus	3906	211	5.40195	0.00976505	0.262825	7.88474
86	Right Medial Orbital Gyrus	3938	2	0.0507872	0.0451413	0.282481	8.47444
87	Left Medial Postcentral Gyrus	971	144	14.8301	0.000649951	0.384261	11.5278
88	Right Medial Postcentral Gyrus	1058	121	11.4367	0.0202592	0.242847	7.28541
89	Left Medial Precentral Gyrus	2472	804	32.5243	0.000756218	0.356599	10.698
90	Right Medial Precentral Gyrus	2500	574	22.96	0.0182992	0.254798	7.64394
91	Left Superior Medial Frontal Gyrus	4880	458	9.38525	0.0218201	0.204394	6.13183
92	Right Superior Medial Frontal Gyrus	6036	61	1.0106	0.0104284	0.401754	12.0526
93	Left Middle Temporal Gyrus	11111	4872	43.8484	0.000923951	0.278809	8.36426
94	Right Middle Temporal Gyrus	11149	1516	13.5976	0.0283884	0.448665	13.4599
95	Left Occipital Pole	4141	1117	26.9742	0.00686506	0.297375	8.92125
96	Right Occipital Pole	3646	210	5.75974	0.0172209	0.338429	10.1529
97	Left Occipital Fusiform Gyrus	2565	649	25.3021	0.00481699	0.312202	9.36605
98	Right Occipital Fusiform Gyrus	2707	323	11.932	0.0208062	0.274623	8.23868
99	Left Inferior Frontal Gyrus	2970	1169	39.3603	0.000592004	0.416782	12.5035
100	Right Inferior Frontal Gyrus	3035	30	0.988468	0.0128811	0.404541	12.1362
101	Left Inferior Frontal Orbital Gyrus	1362	434	31.8649	0.00187589	0.46732	14.0196
102	Right Inferior Frontal Orbital Gyrus	1340	101	7.53731	0.0235195	0.565745	16.9724
103	Left Posterior Cingulate Gyrus	3832	745	19.4415	0.00436242	0.264948	7.94843
104	Right Posterior Cingulate Gyrus	3426	333	9.71979	0.00519587	0.212544	6.37632
105	Left Precuneus	8491	3397	40.0071	0.000609314	0.344283	10.3285
106	Right Precuneus	8586	1697	19.7647	0.0136387	0.320042	9.60126
107	Left Parahippocampus Gyrus	2234	14	0.626679	0.0153679	0.165412	4.96235
108	Right Parahippocampus Gyrus	2296	549	23.9111	0.0076935	0.222933	6.68798
109	Left Posterior Insula	1433	161	11.2352	0.0057361	0.229067	6.87202
110	Right Posterior Insula	1749	0	0	-	-	-
111	Left Parietal Operculum	2304	847	36.7622	0.000186057	0.376698	11.3009
112	Right Parietal Operculum	2053	8	0.389674	0.0318285	0.435638	13.0692
113	Left Postcentral Gyrus	11294	1872	16.5752	0.000906151	0.328597	9.8579
114	Right Postcentral Gyrus	10227	454	4.43923	0.00942308	0.297063	8.91188
115	Left Posterior Orbital Gyrus	2000	219	10.95	0.00575033	0.359721	10.7916
116	Right Posterior Orbital Gyrus	1931	63	3.26256	0.0429802	0.368504	11.0551
117	Left Planum Polare	1879	359	19.1059	0.00161281	0.210706	6.32118
118	Right Planum Polare	1465	0	0	-	-	-
119	Left Precentral Gyrus	12522	2523	20.1485	0.00190173	0.314675	9.44025
120	Right Precentral Gyrus	12209	719	5.8891	0.0103976	0.269016	8.07049
121	Left Temporal	1643	720	43.8223	0.000472485	0.234573	7.03719
122	Right Temporal	1413	0	0	-	-	-
123	Left Subcallosal Area	942	0	0	-	-	-
124	Right Subcallosal Area	895	0	0	-	-	-
125	Left Superior Frontal Gyrus	13967	1714	12.2718	0.00218849	0.300594	9.01782
126	Right Superior Frontal Gyrus	14093	107	0.759242	0.00821499	0.256685	7.70055
127	Left Cerebrum and Motor	4850	2160	44.5361	0.000777472	0.30901	9.27031
128	Right Cerebrum and Motor	4566	596	13.053	0.00782521	0.281967	8.459
129	Left Supramarginal Gyrus	7374	1446	19.6094	0.000640657	0.340879	10.2264
130	Right Supramarginal Gyrus	6791	33	0.485937	0.028944	0.368163	11.0449
131	Left Superior Occipital Gyrus	3099	818	26.3956	0.00368023	0.307594	9.22783
132	Right Superior Occipital Gyrus	3889	551	14.1682	0.019326	0.33786	10.1358
133	Left Superior Parietal Lobule	10000	2322	23.22	0.000743503	0.36442	10.9326
134	Right Superior Parietal Lobule	9828	1601	16.2902	0.0219362	0.418687	12.5606
135	Left Superior Temporal Gyrus	5163	2651	51.3461	0.00208694	0.175777	5.2733
136	Right Superior Temporal Gyrus	5668	28	0.494001	0.0349229	0.370546	11.1164
137	Left Temporal Pole	7205	98	1.36017	0.012369	0.182478	5.47435
138	Right Temporal Pole	7276	75	1.03079	0.0452863	0.38224	11.4672
139	Left Inferior Frontal Angular Gyrus	2885	1301	45.0953	0.000364529	0.510435	15.3131
140	Right Inferior Frontal Angular Gyrus	2950	0	0	-	-	-
141	Left Temporal Transverse Gyrus	1050	201	19.1429	0.00121363	0.185877	5.57631
142	Right Temporal Transverse Gyrus	1011	0	0	-	-	-
