## Supplemental Table 3 for "Morphological changes after cranial fractionated photon radiotherapy: localized loss of white matter and grey matter volume with increasing dose"

### Sheet: Sheet1
Supplementary Table 3 Results from voxel-based morphometry for all GM regions
Region ID	Name	Total region size (number of voxels)	Number of voxels with significant result	Affected voxels ratio (%)	Mean p-value	Absolute volume decrease (mm3/Gy)	Volume decrease (%/Gy)	Volume decrease (%/30Gy)
5	Left Accumbens	151	0	0	-	-	-	-
6	Right Accumbens	154	0	0	-	-	-	-
7	Left Amygdala	348	0	0	-	-	-	-
8	Right Amygdala	351	0	0	-	-	-	-
9	Left Brainstem	4800	0	0	-	-	-	-
10	Right Brainstem	5935	0	0	-	-	-	-
11	Left Caudate	1174	81	6.89949	0.00834	0.752742	0.0641177	1.92353
12	Right Caudate	1283	0	0	-	-	-	-
13	Left Exterior Cerebellum	28033	0	0	-	-	-	-
14	Right Exterior Cerebellum	28367	0	0	-	-	-	-
21	Left Hippocampus	1258	0	0	-	-	-	-
22	Right Hippocampus	1411	0	0	-	-	-	-
27	Left Pallidum	519	119	22.9287	0.00124422	1.03373	0.199178	5.97534
28	Right Pallidum	520	0	0	-	-	-	-
29	Left Putamen	1417	175	12.35	0.00128905	4.10651	0.289803	8.6941
30	Right Putamen	1388	0	0	-	-	-	-
31	Left Thalamus Proper	2931	911	31.0815	0.00150285	20.713	0.706688	21.2006
32	Right Thalamus Proper	2792	0	0	-	-	-	-
35	Left Optic Chiasm	0	0	0	-	-	-	-
36	Right Optic Chiasm	42	0	0	-	-	-	-
37	Left Cerebellar Lobule Cerebellar Vermal Lobules I-V	1246	0	0	-	-	-	-
38	Right Cerebellar Lobule Cerebellar Vermal Lobules I-V	1084	0	0	-	-	-	-
39	Left Cerebellar Lobule Cerebellar Vermal Lobules VI-VII	521	0	0	-	-	-	-
40	Right Cerebellar Lobule Cerebellar Vermal Lobules VI-VII	471	0	0	-	-	-	-
41	Left Cerebellar Lobule Cerebellar Vermal Lobules VIII-X	618	0	0	-	-	-	-
42	Right Cerebellar Lobule Cerebellar Vermal Lobules VIII-X	475	0	0	-	-	-	-
43	Left Basal Cerebrum and Forebrain Brain	377	0	0	-	-	-	-
44	Right Basal Cerebrum and Forebrain Brain	407	0	0	-	-	-	-
45	Left Anterior Cingulate Gyrus	4053	0	0	-	-	-	-
46	Right Anterior Cingulate Gyrus	3060	0	0	-	-	-	-
47	Left Anterior Insula	2847	1343	47.1725	0.00394555	12.278	0.43126	12.9378
48	Right Anterior Insula	2875	0	0	-	-	-	-
49	Left Anterior Orbital Gyrus	1680	0	0	-	-	-	-
50	Right Anterior Orbital Gyrus	1744	0	0	-	-	-	-
51	Left Angular Gyrus	7999	94	1.17515	0.0184967	0.665267	0.00831688	0.249506
52	Right Angular Gyrus	8936	0	0	-	-	-	-
53	Left Calcarine and Cerebrum	3247	0	0	-	-	-	-
54	Right Calcarine and Cerebrum	3208	0	0	-	-	-	-
55	Left Central Operculum	3408	713	20.9214	0.000506909	4.29154	0.125926	3.77777
56	Right Central Operculum	3333	0	0	-	-	-	-
57	Left Cuneus	3374	0	0	-	-	-	-
58	Right Cuneus	3540	0	0	-	-	-	-
59	Left Entorhinal Area	1853	31	1.67296	0.0304999	0.218036	0.0117667	0.353
60	Right Entorhinal Area	1858	0	0	-	-	-	-
61	Left Frontal Operculum	1749	1067	61.0063	0.00239484	9.38982	0.536868	16.106
62	Right Frontal Operculum	1652	0	0	-	-	-	-
63	Left Frontal Pole	3197	0	0	-	-	-	-
64	Right Frontal Pole	3670	0	0	-	-	-	-
65	Left Fusiform Gyrus	5741	28	0.48772	0.0437683	0.115175	0.00200619	0.0601858
66	Right Fusiform Gyrus	5602	0	0	-	-	-	-
67	Left Gyrus Rectus	1500	0	0	-	-	-	-
68	Right Gyrus Rectus	1577	0	0	-	-	-	-
69	Left Inferior Occipital Gyrus	5521	0	0	-	-	-	-
70	Right Inferior Occipital Gyrus	5898	0	0	-	-	-	-
71	Left Inferior Temporal Gyrus	9013	17	0.188616	0.0441512	0.0687084	0.000762325	0.0228698
72	Right Inferior Temporal Gyrus	9485	0	0	-	-	-	-
73	Left Lingual Gyrus	5598	0	0	-	-	-	-
74	Right Lingual Gyrus	5762	0	0	-	-	-	-
75	Left Lateral Orbital Gyrus	1961	400	20.3978	0.0135761	3.12711	0.159465	4.78394
76	Right Lateral Orbital Gyrus	1995	0	0	-	-	-	-
77	Left Middle Cingulate Gyrus	3684	64	1.73724	0.0435822	0.48922	0.0132796	0.398387
78	Right Middle Cingulate Gyrus	3742	11	0.29396	0.0453028	0.0841418	0.00224858	0.0674574
79	Left Medial Frontal Cerebrum	1178	0	0	-	-	-	-
80	Right Medial Frontal Cerebrum	1194	0	0	-	-	-	-
81	Left Middle Frontal Gyrus	17922	468	2.61132	0.0152067	4.51778	0.025208	0.756241
82	Right Middle Frontal Gyrus	17564	0	0	-	-	-	-
83	Left Middle Occipital Gyrus	4858	0	0	-	-	-	-
84	Right Middle Occipital Gyrus	3826	0	0	-	-	-	-
85	Left Medial Orbital Gyrus	3906	52	1.33129	0.0196634	0.33741	0.00863825	0.259147
86	Right Medial Orbital Gyrus	3938	0	0	-	-	-	-
87	Left Medial Postcentral Gyrus	971	112	11.5345	0.0181253	0.745733	0.0768005	2.30402
88	Right Medial Postcentral Gyrus	1058	19	1.79584	0.0305758	0.0734852	0.00694567	0.20837
89	Left Medial Precentral Gyrus	2472	32	1.2945	0.0206671	0.187861	0.00759957	0.227987
90	Right Medial Precentral Gyrus	2500	27	1.08	0.0363991	0.0892498	0.00356999	0.1071
91	Left Superior Medial Frontal Gyrus	4880	0	0	-	-	-	-
92	Right Superior Medial Frontal Gyrus	6036	0	0	-	-	-	-
93	Left Middle Temporal Gyrus	11111	155	1.39501	0.0443538	0.608994	0.005481	0.16443
94	Right Middle Temporal Gyrus	11149	0	0	-	-	-	-
95	Left Occipital Pole	4141	0	0	-	-	-	-
96	Right Occipital Pole	3646	0	0	-	-	-	-
97	Left Occipital Fusiform Gyrus	2565	0	0	-	-	-	-
98	Right Occipital Fusiform Gyrus	2707	0	0	-	-	-	-
99	Left Inferior Frontal Gyrus	2970	1042	35.0842	0.00500449	6.00386	0.20215	6.0645
100	Right Inferior Frontal Gyrus	3035	0	0	-	-	-	-
101	Left Inferior Frontal Orbital Gyrus	1362	394	28.928	0.0199756	2.78391	0.204398	6.13195
102	Right Inferior Frontal Orbital Gyrus	1340	0	0	-	-	-	-
103	Left Posterior Cingulate Gyrus	3832	0	0	-	-	-	-
104	Right Posterior Cingulate Gyrus	3426	0	0	-	-	-	-
105	Left Precuneus	8491	799	9.40996	0.0219532	6.7993	0.0800765	2.40229
106	Right Precuneus	8586	202	2.35267	0.0237057	1.07194	0.0124847	0.374541
107	Left Parahippocampus Gyrus	2234	0	0	-	-	-	-
108	Right Parahippocampus Gyrus	2296	0	0	-	-	-	-
109	Left Posterior Insula	1433	104	7.2575	0.000319796	0.870734	0.060763	1.82289
110	Right Posterior Insula	1749	0	0	-	-	-	-
111	Left Parietal Operculum	2304	2	0.0868056	0.0151328	0.0125294	0.000543812	0.0163144
112	Right Parietal Operculum	2053	0	0	-	-	-	-
113	Left Postcentral Gyrus	11294	65	0.575527	0.036303	0.170612	0.00151065	0.0453194
114	Right Postcentral Gyrus	10227	0	0	-	-	-	-
115	Left Posterior Orbital Gyrus	2000	974	48.7	0.0119909	9.21653	0.460827	13.8248
116	Right Posterior Orbital Gyrus	1931	0	0	-	-	-	-
117	Left Planum Polare	1879	5	0.266099	0.0406301	0.0156316	0.000831913	0.0249574
118	Right Planum Polare	1465	0	0	-	-	-	-
119	Left Precentral Gyrus	12522	76	0.606932	0.0330212	0.310351	0.00247845	0.0743534
120	Right Precentral Gyrus	12209	0	0	-	-	-	-
121	Left Temporal	1643	0	0	-	-	-	-
122	Right Temporal	1413	0	0	-	-	-	-
123	Left Subcallosal Area	942	0	0	-	-	-	-
124	Right Subcallosal Area	895	0	0	-	-	-	-
125	Left Superior Frontal Gyrus	13967	4	0.0286389	0.0430416	0.00996496	7.13465e-05	0.00214039
126	Right Superior Frontal Gyrus	14093	0	0	-	-	-	-
127	Left Cerebrum and Motor	4850	133	2.74227	0.0420868	0.816918	0.0168437	0.50531
128	Right Cerebrum and Motor	4566	1	0.021901	0.0432389	0.00678893	0.000148684	0.00446053
129	Left Supramarginal Gyrus	7374	6	0.081367	0.0379489	0.0367995	0.000499043	0.0149713
130	Right Supramarginal Gyrus	6791	0	0	-	-	-	-
131	Left Superior Occipital Gyrus	3099	0	0	-	-	-	-
132	Right Superior Occipital Gyrus	3889	0	0	-	-	-	-
133	Left Superior Parietal Lobule	10000	774	7.74	0.0215139	3.83876	0.0383876	1.15163
134	Right Superior Parietal Lobule	9828	0	0	-	-	-	-
135	Left Superior Temporal Gyrus	5163	101	1.95623	0.045105	0.447819	0.00867363	0.260209
136	Right Superior Temporal Gyrus	5668	0	0	-	-	-	-
137	Left Temporal Pole	7205	229	3.17835	0.0226119	1.62016	0.0224866	0.674597
138	Right Temporal Pole	7276	0	0	-	-	-	-
139	Left Inferior Frontal Angular Gyrus	2885	740	25.6499	0.00790386	4.76337	0.165108	4.95325
140	Right Inferior Frontal Angular Gyrus	2950	0	0	-	-	-	-
141	Left Temporal Transverse Gyrus	1050	0	0	-	-	-	-
142	Right Temporal Transverse Gyrus	1011	0	0	-	-	-	-
